# Distinct kinetics in antibody responses to 111 *Plasmodium falciparum* antigens identifies novel serological markers of recent malaria exposure

**DOI:** 10.1101/2020.12.14.20242768

**Authors:** V Yman, J Tuju, M T White, G Kamuyu, K Mwai, N Kibinge, M Asghar, C Sundling, K Sondén, L Murungi, D Kiboi, R Kimathi, T Chege, E Chepsat, P Kiyuka, L Nyamako, F H A Osier, A Färnert

## Abstract

Strengthening malaria surveillance is a key intervention needed to reduce the global disease burden. Reliable serological markers of recent malaria exposure could dramatically improve current surveillance methods by allowing for accurate estimates of infection incidence from limited data. We studied the IgG antibody response to 111 *Plasmodium falciparum* proteins in travellers followed longitudinally after a natural malaria infection in complete absence of re-exposure. We identified a novel combination of five serological markers (GAMA, MSP1, MSPDBL1 C- and N-terminal, and PfSEA1) that detect exposure within the previous 3-months with >80% sensitivity and specificity. Using mathematical modelling, we examined the antibody kinetics and determined that responses informative of recent exposure display several distinct characteristics: rapid initial boosting and decay, less inter-individual variation in response kinetics, and minimal persistence over time. These serological exposure markers can be incorporated into routine malaria surveillance to guide efforts for malaria control and elimination.
