## Supplementary material for "Distinct kinetics in antibody responses to 111 *Plasmodium falciparum* antigens identifies novel serological markers of recent malaria exposure": File S2

### Sheet: File_S2.csv
Antigen	Time_point	Fold_difference_in_IgG_reactivity	FDR_adjusted_P_value	Rank_within_time_point
MSP2CH15019DBL2	Acute	2.996512852278919	4.7557582005808285e-7	1
MSP2CHO	Acute	2.2586381428376896	6.445458300419205e-8	2
MSP1	Acute	2.204699767178957	6.538476120532266e-7	3
MSP2	Acute	2.1084348500796324	5.075538922483247e-8	4
MSP4	Acute	2.065014612285623	1.453503983839255e-11	5
MSP2DD2	Acute	1.995116417094769	1.2815706842417285e-6	6
EBA175	Acute	1.5953209356434033	3.2373933535518874e-4	7
MSP10	Acute	1.4486177309405284	4.0848591096320774e-6	8
AMA1	Acute	1.395334859987238	6.127906372999092e-6	9
RAMA	Acute	1.2559225011698063	9.50240404070879e-4	10
MSP7	Acute	1.2423625732729593	0.0015556353319685634	11
P41	Acute	1.1570970195948451	0.008237440201390944	12
PF3D7_1237900	Acute	1.1532240728137286	0.03379243431898793	13
EBA181	Acute	1.1389451810079214	9.563410115447368e-4	14
PF113	Acute	1.0959054320101782	0.0015805963266357637	15
MSP5	Acute	1.0872712162352522	0.0023767800647691573	16
SERA4	Acute	1.0864743741450062	0.004902087671531241	17
Surfin4.2Conserved	Acute	1.0436093778488194	4.525043704304288e-4	18
PTEX150	Acute	1.0301662288829736	0.003901420214656781	19
MSRP4	Acute	1.0069175696403605	2.9939335201678574e-4	20
MSP1Block2Wellcomefull	Acute	1.0058470226804557	5.287885491194189e-4	21
MSP1Block23D7full	Acute	1.0010973364417803	0.03984671815347918	22
PF3D7_0629500_SEG2	Acute	0.9924289139868109	1.3810775389977437e-6	23
MSP1Block2R033	Acute	0.983853955296253	0.005821243613189253	24
P38	Acute	0.9798082602805998	0.0017939493398948514	25
MSP1Block2MAD20repeat	Acute	0.9692219554304567	0.004375381870814321	26
MSP9	Acute	0.9502363804289601	0.014344125767257188	27
MSPDBL2C-terminal	Acute	0.9391994426338651	1.3296283391639463e-5	28
MSP1Block2Wellcomerepeat	Acute	0.9348112965645692	0.0018766666566802925	29
MSP3	Acute	0.9033518819988527	0.005743272075997119	30
RHOPH3	Acute	0.9013732828928814	0.0216558409751042	31
MSP3.6	Acute	0.9001524787176536	0.016695867389837415	32
MSP1Block2K1flank	Acute	0.8837936253046524	0.005022633773558827	33
MSPDBLN-terminal	Acute	0.8472018541409007	0.04789217327875406	34
PF1400044	Acute	0.8225540239486151	0.0022335678322096264	35
PF3D7_0730800.2	Acute	0.7891544678944844	1.2467713365760247e-4	36
RON6	Acute	0.7857144915188699	0.0019464211217736782	37
MSP11	Acute	0.7853671034045604	0.044796443401424746	38
MSP6	Acute	0.7800580302385685	0.030565566373888853	39
MSP1Block2MAD20full	Acute	0.7776688932471963	2.0544088535956462e-4	40
MSP1Block23D7repeat	Acute	0.7469704101857342	0.009796634407750027	41
ASP	Acute	0.7444240124418966	0.037512566419542814	42
H101	Acute	0.7164079435001831	0.007803179686669992	43
PFSEA	Acute	0.703522567661157	0.02938982546619595	44
RH1	Acute	0.6889634437751111	0.028123878782563505	45
SERA9	Acute	0.6857726688739674	0.01706429089914998	46
SERA2	Acute	0.6715484710858888	0.010610660230330637	47
SERA3	Acute	0.6546471385673758	0.01270485527956744	48
SERA7	Acute	0.6367522800482003	0.002832151226231705	49
P12	Acute	0.6135826179558447	0.037899041509776764	50
Surfin4.2K1	Acute	0.6089388332195352	0.006240040976329908	51
PF3D7_1401600(PHISTB)	Acute	0.6045231891315754	0.019256310758993145	52
PTRAMP	Acute	0.5505599062033406	0.0027217598603962445	53
PfD1160W18	Acute	0.5275110409051079	0.02274445588989149	54
SPATR	Acute	0.4702602555818067	0.03643521942258321	55
RON3	Acute	0.46337278888560623	0.0441522515613908	56
MSP2CH15019DBL2	10 days	2.444631609109307	1.291418068076755e-4	1
EBA181	10 days	2.2374933624803472	1.1513700659548931e-8	2
EBA175	10 days	2.2297965232992074	2.2236918802320815e-5	3
P41	10 days	1.734366897004419	3.566339639431426e-4	4
SERA4	10 days	1.6755497270089574	3.879289542823017e-4	5
MSP9	10 days	1.6550480188926342	9.618919723930475e-5	6
MSP2	10 days	1.575188649229011	3.122539627175014e-4	7
MSP4	10 days	1.568779559129543	8.882529309417463e-7	8
RHOPH3	10 days	1.534593674637841	0.0019611253875879697	9
AMA1	10 days	1.4629169543935048	1.1302980351679537e-5	10
MSP7	10 days	1.4503306864241772	0.0012796817094344881	11
SERA9	10 days	1.3796088545445446	6.579681484453204e-5	12
PF3D7_0629500_SEG2	10 days	1.347915307664408	2.213779559667728e-8	13
P38	10 days	1.335060901209626	2.092599297789377e-4	14
MSP2CHO	10 days	1.3277565898224066	0.002462471205423089	15
MSP1	10 days	1.2744849813587216	0.016153516969833248	16
PF3D7_1252300	10 days	1.2249743304502567	0.048534812268063554	17
MSP2DD2	10 days	1.21613635537804	0.0046464108685672295	18
MSP3.6	10 days	1.212112849416772	0.005082167169102814	19
H101	10 days	1.1634478666787185	7.589117338904217e-4	20
RH1	10 days	1.1525585596822134	0.005140252773806253	21
PF113	10 days	1.132301479650786	0.0031997378741239757	22
SERA5	10 days	1.127556809433711	0.022934743981763095	23
RON6	10 days	1.1261997882949553	6.597275029607275e-5	24
PF3D7_1345100	10 days	1.0573865076001414	0.001090967144137256	25
PF1400044	10 days	1.0534145677947748	7.169511677327378e-4	26
Surfin4.2Conserved	10 days	1.041216314221074	0.0018975466224813164	27
SERA3	10 days	1.0121633708835824	0.0022040829387082184	28
MSPDBL2C-terminal	10 days	1.0100579647488548	3.729860559009701e-5	29
MSP5	10 days	0.974770586680595	0.010850799832929248	30
MSP1Block2K1flank	10 days	0.972010006520657	0.005022633773558827	31
MSPDBLN-terminal	10 days	0.9675161166121798	0.04789217327875406	32
MSP6	10 days	0.9625203820645688	0.028682634525084794	33
P12	10 days	0.9448620564581034	0.005215150858612461	34
MSP3	10 days	0.9412619489333182	0.006664721717059008	35
SERA7	10 days	0.9121797991957434	1.1310681520315669e-4	36
SERA2	10 days	0.8722118604211713	0.003870699161054425	37
MSP1Block2Wellcomerepeat	10 days	0.849312382467597	0.00754127725658571	38
MSP1Block2MAD20repeat	10 days	0.8436313634048647	0.01891437129328146	39
PF92	10 days	0.8107691953456257	0.039082895562278175	40
MSP1Block2MAD20full	10 days	0.7968565433839885	4.24357573721279e-4	41
MSP1Block2Wellcomefull	10 days	0.791775261930974	0.010320444308013243	42
PTRAMP	10 days	0.7847501702650798	4.4086222382322404e-4	43
RON3	10 days	0.7754748026209327	0.0015439229860580994	44
PFA0210c	10 days	0.7700333122856913	0.0018569599062994158	45
PF3D7_1460600(ISP3)	10 days	0.7190124673123002	0.00836125034216062	46
RH5	10 days	0.6922839210265003	0.038387602118041375	47
MSP1Block2R033	10 days	0.6806451712586327	0.04073177052774435	48
PF3D7_1401600(PHISTB)	10 days	0.6362594932664627	0.02392198253994371	49
MSRP4	10 days	0.607654740114435	0.03827951697220602	50
PF3D7_1105800	10 days	0.6011295253534747	0.03857416218572762	51
PF3D7_0525800(IMC1g)	10 days	0.5799151283378207	0.022380791944968337	52
Surfin4.2K1	10 days	0.5762678992137471	0.008496080134757333	53
PfD1160W18	10 days	0.48509429573482016	0.04194225725055158	54
MSP2CH15019DBL2	1 month	2.33377755372629	4.965638307077302e-4	1
EBA175	1 month	1.6190161179557527	0.0012670703770529812	2
EBA181	1 month	1.5463378322822803	1.834976432308899e-4	3
MSP2CHO	1 month	1.5376807629948828	0.0015012283860150078	4
SERA4	1 month	1.33453724916856	0.00374274051434631	5
RHOPH3	1 month	1.3086893169284501	0.00996489956521085	6
MSP2	1 month	1.3069889522560982	0.0034718202822108246	7
MSP4	1 month	1.219224553159278	2.523754155008273e-4	8
SERA9	1 month	1.1786722738781459	0.0013549788344529023	9
MSP2DD2	1 month	1.0780951360810387	0.016544907871511416	10
P38	1 month	1.0695526155030353	0.003729447871967828	11
AMA1	1 month	1.069474340751592	0.001347691526261574	12
RH1	1 month	1.0669570756339077	0.010499026869216888	13
P41	1 month	0.9888839957545574	0.044528008798612184	14
MSP1Block2Wellcomerepeat	1 month	0.9788000258274231	0.00455474086309966	15
H101	1 month	0.9120799659387124	0.007134212169283449	16
PF113	1 month	0.904573288372591	0.01936805533097319	17
MSP9	1 month	0.8419255555624702	0.03671248757225465	18
MSPDBL2C-terminal	1 month	0.828164322374463	0.0011030689110804737	19
MSP7	1 month	0.820044076600564	0.04514482976540446	20
MSP1Block2R033	1 month	0.7959532612812271	0.03496129239431278	21
PF3D7_1345100	1 month	0.78511019901584	0.024877334662048778	22
RH5	1 month	0.7591925765330628	0.038387602118041375	23
SERA3	1 month	0.740352769813401	0.01270485527956744	24
PF3D7_0629500_SEG2	1 month	0.6946286231576935	0.004098519228166619	25
MSP1Block2Wellcomefull	1 month	0.6880580101016385	0.031028867542816307	26
MSP1Block23D7repeat	1 month	0.6687840926520171	0.033416944607028216	27
P12	1 month	0.6615612583423048	0.037899041509776764	28
SERA7	1 month	0.63384162659981	0.006258080330645832	29
PfD1160W18	1 month	0.6195796657239455	0.02274445588989149	30
MSP1Block2MAD20full	1 month	0.5252189116239717	0.02497407108819072	31
PTRAMP	1 month	0.4420722505944748	0.03459298934992283	32
MSP2CH15019DBL2	3 months	2.2861182142441825	4.965638307077302e-4	1
MSP4	3 months	2.036174029153487	1.4288010774521354e-9	2
EBA175	3 months	1.992991268257757	8.092922747815479e-5	3
MSP2DD2	3 months	1.8808444493994023	3.160791035905497e-5	4
MSP2	3 months	1.6074201923052807	3.122539627175014e-4	5
MSP2CHO	3 months	1.5657844314605875	9.966997728423355e-4	6
SERA4	3 months	1.3416102956047364	0.00374274051434631	7
Surfin4.2Conserved	3 months	1.2869536651725966	4.525043704304288e-4	8
EBA181	3 months	1.2513435970878715	9.838361762414926e-4	9
MSP1Block2Wellcomerepeat	3 months	1.2348748650601262	6.082735357937352e-4	10
RHOPH3	3 months	1.1813743389133777	0.01306388160587968	11
MSP1Block2MAD20repeat	3 months	1.1235894425986248	0.004375381870814321	12
MSP1Block2Wellcomefull	3 months	1.0651005533147813	0.0010021476222475956	13
AMA1	3 months	1.0494359771553687	0.001347691526261574	14
P41	3 months	1.0410524730737656	0.03718701980801331	15
PF113	3 months	1.0115690423072634	0.008196556002460475	16
SERA9	3 months	0.9908292021029917	0.0044063132579710285	17
MSP7	3 months	0.9681593407680074	0.01867432412310279	18
MSP9	3 months	0.9016302129576553	0.025674165982057493	19
P38	3 months	0.8757866637839807	0.010865832253132979	20
MSRP4	3 months	0.8753684231352743	0.007546557929463127	21
H101	3 months	0.8322333342878457	0.007803179686669992	22
RH1	3 months	0.8136521484924389	0.028123878782563505	23
MSPDBL2C-terminal	3 months	0.7894113021869797	0.0011030689110804737	24
MSP10	3 months	0.7711815805361271	0.036157101919707	25
MSP1Block2R033	3 months	0.755803576200895	0.03496129239431278	26
PF3D7_0730800.2	3 months	0.7453332052358035	0.0020653350479209465	27
SERA3	3 months	0.7428978477447561	0.01270485527956744	28
MSP1Block2K1flank	3 months	0.739270389748946	0.03692365980444503	29
MSP1Block23D7repeat	3 months	0.6957400365064145	0.028791838868998165	30
MSP3	3 months	0.6894114694535448	0.048462199609988675	31
PF3D7_0629500_SEG2	3 months	0.6788149472462285	0.004098519228166619	32
P12	3 months	0.6281262179479549	0.037899041509776764	33
SERA7	3 months	0.6078937231194943	0.006258080330645832	34
MSP1Block2MAD20full	3 months	0.5845636133484877	0.012034930027610623	35
Surfin4.2K1	3 months	0.5194361149045817	0.01969843097820334	36
PTRAMP	3 months	0.4956198595364525	0.01771569654807017	37
MSP2CH15019DBL2	6 months	3.0394045106851717	2.2434725761577567e-5	1
MSP2DD2	6 months	2.2983666934961025	2.9024157630619385e-6	2
MSP4	6 months	2.2231380410316333	4.416955690089708e-10	3
EBA175	6 months	2.0889005363950215	8.092922747815479e-5	4
MSP2CHO	6 months	1.9046985890018655	2.1115172512420344e-4	5
MSP2	6 months	1.7137362979236723	3.122539627175014e-4	6
AMA1	6 months	1.361593504598318	1.065700800639835e-4	7
EBA181	6 months	1.3353518727598852	9.563410115447368e-4	8
MSP10	6 months	1.3252219730479482	6.22896474784973e-4	9
MSPDBLN-terminal	6 months	1.257704728127472	0.0445396499203321	10
MSP7	6 months	1.2141915623232968	0.0055984127182520105	11
MSP1Block23D7full	6 months	1.2070952753202888	0.0393982605563159	12
MSP1Block2Wellcomefull	6 months	1.2005991847980353	5.287885491194189e-4	13
PF113	6 months	1.1842677127685044	0.004395731887066101	14
MSP1Block2K1flank	6 months	1.1599949631530502	0.00410789857079763	15
MSP1Block2MAD20repeat	6 months	1.1171587787223651	0.004375381870814321	16
MSP1Block2Wellcomerepeat	6 months	1.114976821948891	0.0018766666566802925	17
RHOPH3	6 months	1.0887944605238213	0.018984932887169313	18
SERA4	6 months	1.0813540848908454	0.01579678248164229	19
MSP9	6 months	1.0690121097718857	0.014344125767257188	20
PF3D7_0730800.2	6 months	1.0303399855347235	1.2467713365760247e-4	21
MSP3	6 months	1.0132799301050133	0.006664721717059008	22
MSP5	6 months	1.0074664555178947	0.01527589939512286	23
H101	6 months	0.9787921525880767	0.006134638166530593	24
Surfin4.2Conserved	6 months	0.9764024435402806	0.00795883931552952	25
MSPDBL2C-terminal	6 months	0.9284274401087762	5.693281370244829e-4	26
MSRP4	6 months	0.9279029158860546	0.007546557929463127	27
P38	6 months	0.9149375212907089	0.010865832253132979	28
PF3D7_1401600(PHISTB)	6 months	0.8954332482916842	0.013534933994465703	29
PF10_0166	6 months	0.8937712513583027	0.040135053531300535	30
MSP1Block23D7repeat	6 months	0.8872207983062448	0.009796634407750027	31
MSP1Block2R033	6 months	0.882765930427279	0.032015549654517805	32
MSP1Block2MAD20full	6 months	0.8786949707842857	4.24357573721279e-4	33
PF3D7_0629500_SEG2	6 months	0.8272057228783208	0.0013590130122653754	34
RH1	6 months	0.8139798462656885	0.028123878782563505	35
SERA9	6 months	0.8122909887386656	0.01740026513797499	36
SERA3	6 months	0.7773672275412463	0.01270485527956744	37
PTRAMP	6 months	0.7024876177373783	0.0027217598603962445	38
PfD1160W18	6 months	0.6968775805893411	0.02274445588989149	39
SERA7	6 months	0.6896951562867121	0.00495175410039117	40
Surfin4.2K1	6 months	0.6819849681645829	0.008496080134757333	41
P12	6 months	0.6697726977924212	0.037899041509776764	42
SPATR	6 months	0.6320563748520452	0.03643521942258321	43
SERA2	6 months	0.593172347493584	0.047669429387128925	44
MSP2CH15019DBL2	12 months	3.0628297835355824	2.178085633519622e-5	1
MSP4	12 months	2.343252078915265	5.06994446425324e-11	2
MSP2CHO	12 months	2.2139558503748438	1.637676097465679e-5	3
MSP2DD2	12 months	2.1947334961434706	4.139758261523241e-6	4
EBA175	12 months	2.1374178191370268	8.092922747815479e-5	5
AMA1	12 months	1.5291152704245408	1.3909894472696749e-5	6
MSP10	12 months	1.5266464339312116	8.143135697347148e-5	7
MSP2	12 months	1.5164054406015397	9.907177678495137e-4	8
MSP1Block2Wellcomefull	12 months	1.5117794376192775	2.3483159153236954e-5	9
MSP1Block2PaloAltorepeat	12 months	1.5037880146166838	0.01211378508476102	10
MSP1Block2MAD20repeat	12 months	1.397271713490785	0.0011094286906767614	11
Surfin4.2Conserved	12 months	1.3925613651631392	4.525043704304288e-4	12
PF113	12 months	1.3763621073125458	0.0015805963266357637	13
SERA4	12 months	1.3726763561861346	0.00374274051434631	14
MSP1Block23D7full	12 months	1.3530367936922012	0.03084740718924417	15
MSP7	12 months	1.3390607030192963	0.0025173942113014824	16
MSP5	12 months	1.2956830953716751	0.0025128798864071378	17
MSP1Block2Wellcomerepeat	12 months	1.2738038381071606	6.082735357937352e-4	18
MSP1Block2K1flank	12 months	1.272244411772715	0.002344513144388216	19
SERA5	12 months	1.2548445934613268	0.022934743981763095	20
EBA181	12 months	1.233357406263544	0.001400568173574701	21
RHOPH3	12 months	1.1740663018906907	0.01306388160587968	22
MSP3	12 months	1.1424536535009	0.005743272075997119	23
MSP9	12 months	1.095918767484433	0.014344125767257188	24
PF10_0166	12 months	1.0551835777551917	0.018574086916379073	25
MSP1Block23D7repeat	12 months	1.0361849785075667	0.004673711155915861	26
H101	12 months	1.0168814727573707	0.0055419897911968	27
MSP1Block2MAD20full	12 months	1.0137355864433124	1.430056228741705e-4	28
MSPDBL2C-terminal	12 months	1.011672234591214	1.709022437053065e-4	29
PF3D7_0730800.2	12 months	0.9873379947186203	1.2467713365760247e-4	30
MSP1Block2R033	12 months	0.9780873136593987	0.020749880535666287	31
SPATR	12 months	0.9634416465882026	9.525102940015628e-4	32
SERA3	12 months	0.9099509595712679	0.00728070364794231	33
MSRP4	12 months	0.8631439748324984	0.00917150551735757	34
P38	12 months	0.8518968572832262	0.013690644177806188	35
SERA9	12 months	0.8259082448413735	0.01706429089914998	36
PF3D7_0629500_SEG2	12 months	0.8171411698405121	0.0013590130122653754	37
PF3D7_1401600(PHISTB)	12 months	0.8083750710591476	0.015251994769626798	38
RH1	12 months	0.8073926900702119	0.028123878782563505	39
PTRAMP	12 months	0.6620376001823461	0.0027217598603962445	40
Surfin4.2K1	12 months	0.6363238938272786	0.008496080134757333	41
PfD1160W18	12 months	0.6139177618643447	0.02274445588989149	42
SERA7	12 months	0.5851491222387118	0.009230531779695905	43
SERA2	12 months	0.5845437655884118	0.047669429387128925	44
