## Supplementary material for "Distinct kinetics in antibody responses to 111 *Plasmodium falciparum* antigens identifies novel serological markers of recent malaria exposure": File S3

### Sheet: Ab_microarray_Supplementary_Tab
Antigen	AUC	AUC_lb	AUC_ub	sensitivity	specificity
GAMA	0.8366024606696248	0.7883590469953453	0.8848458743439044	0.7702702702702703	0.7686567164179104
PTEX150	0.8229124647035094	0.7738167850661839	0.8720081443408352	0.7635135135135135	0.7611940298507462
PF3D7_1136200	0.8192315449778136	0.7694208306155975	0.8690422593400299	0.75	0.746268656716418
PFSEA	0.8036506655909641	0.7518620796232599	0.8554392515586683	0.7364864864864865	0.7388059701492538
MSP8	0.7955324727712787	0.7430854228562821	0.8479795226862755	0.7432432432432432	0.746268656716418
ASP	0.7897337636143607	0.7367443628305789	0.8427231643981424	0.7297297297297297	0.7313432835820896
PF3D7_0206200	0.7864562323517548	0.733101403726856	0.8398110609766534	0.722972972972973	0.7238805970149254
MSRP4	0.7845905607099637	0.7304721449341698	0.8387089764857576	0.7567567567567568	0.753731343283582
MSP33D7	0.7797498991528843	0.7258783447703833	0.8336214535353851	0.7162162162162162	0.7164179104477612
MSP1Block17	0.777027027027027	0.722472978995215	0.8315810750588392	0.7094594594594594	0.7089552238805971
MSPDBLC.terminal	0.7768505445744252	0.723532237847728	0.8301688513011223	0.7094594594594594	0.7089552238805971
MSP11	0.7731444130697862	0.7186697259699979	0.8276191001695745	0.7094594594594594	0.7089552238805971
PF10_0166	0.7683037515127067	0.7128980271645823	0.8237094758608313	0.722972972972973	0.7238805970149254
MSP10	0.761345300524405	0.7050107441166602	0.81767985693215	0.7094594594594594	0.7089552238805971
PF3D7_0730800.2	0.7602864058087939	0.70340917939780645	0.8171636322197812	0.722972972972973	0.7238805970149254
RAMA	0.7561516740621218	0.700220798271783	0.8120825498524606	0.6891891891891891	0.6865671641791045
MSPDBLN.terminal	0.7448063735377168	0.686835296237445	0.8027774508379887	0.7027027027027027	0.7014925373134329
MSP5	0.7415792658329972	0.6844578936282233	0.7987006380377712	0.668918918918919	0.6716417910447762
PF113	0.738226099233562	0.6788904749518921	0.7975617235152316	0.7094594594594594	0.7089552238805971
SPATR	0.73804961678096	0.6799789852372506	0.7961202483246694	0.668918918918919	0.6716417910447762
Surfin4.23D7A	0.7350746268656716	0.6769869831530599	0.7931622705782833	0.668918918918919	0.6716417910447762
MSP3	0.7305617184348527	0.6705772371628249	0.7905461997068806	0.7094594594594594	0.7089552238805971
MSPDBL2N.terminal	0.7296793061718435	0.6707115725991322	0.7886470397445549	0.6756756756756757	0.6791044776119403
MSP2	0.7257966922146026	0.6667726659595058	0.7848207184696995	0.6824324324324325	0.6791044776119403
Surfin4.2Conserved	0.7174768051633723	0.6579488278170152	0.7770047825097294	0.6621621621621622	0.664179104477612
TLP	0.7149052037111738	0.6552160497161083	0.7745943577062394	0.6621621621621622	0.664179104477612
MSP3K1	0.714728721258572	0.6558344076272065	0.7736230348899376	0.6486486486486487	0.6492537313432836
MSP2CH15019DBL2	0.7120814844695441	0.6523447780229343	0.7718181909161541	0.6418918918918919	0.6417910447761194
MSP2CHO	0.7090812827753127	0.6487843476358537	0.7693782179147715	0.6621621621621622	0.664179104477612
Surfin4.2K1A	0.707492940701896	0.6477969127504948	0.7671889686532969	0.6554054054054054	0.6567164179104478
SERA5	0.7068626462283178	0.6464256000180003	0.7672996924386354	0.6621621621621622	0.664179104477612
MSP1Block2MAD20full	0.7067365873336022	0.6468939488268396	0.7665792258403651	0.6283783783783784	0.6268656716417911
MSP6	0.7055264219443323	0.6452453899020522	0.7658074539866128	0.668918918918919	0.6716417910447762
MSP7	0.7043414683340057	0.643741105215818	0.7649418314521934	0.6621621621621622	0.664179104477612
MSP1Block2Wellcomefull	0.7038876563130294	0.6427399461215357	0.7650353665045233	0.6554054054054054	0.6567164179104478
Surfin4.2K1	0.6972569584509883	0.6362272253663611	0.7582866915356156	0.6486486486486487	0.6492537313432836
MSP4	0.691231343283582	0.629446836380895	0.753015850186269	0.6486486486486487	0.6492537313432836
MSP3.5	0.6855082694634933	0.6236670267922594	0.7473495121347274	0.6418918918918919	0.6417910447761194
PF3D7_0629500_SEG2	0.6836930213795885	0.621823513866573	0.7455625288926041	0.6418918918918919	0.6417910447761194
H101	0.6803146430012101	0.6183255522996585	0.7423037337027618	0.6418918918918919	0.6417910447761194
MSP1Block2MAD20repeat	0.6776926179911255	0.6149356686100236	0.7404495673722273	0.6283783783783784	0.6268656716417911
MSP1Block2K1flank	0.6764572408229125	0.6143302569813903	0.7385842246644346	0.6148648648648649	0.6119402985074627
PF3D7.1431400	0.6764320290439694	0.6139997170536504	0.7388643410342881	0.6216216216216216	0.6194029850746269
PF3D7_1345100	0.6756756756756757	0.6124541791045182	0.7388971722468334	0.6554054054054054	0.6567164179104478
MSP1	0.6749949576442114	0.612844201273178	0.7371457140152448	0.5945945945945946	0.5970149253731343
PTRAMP	0.6743142396127471	0.611772994754316	0.7368554844711781	0.6148648648648649	0.6119402985074627
EBA175	0.6719695441710367	0.608962332608322	0.7349767557337514	0.6486486486486487	0.6492537313432836
MSP1Block2PaloAltorepeat	0.6717678499394917	0.6092062230770512	0.7343294768019322	0.6148648648648649	0.6119402985074627
MSP1Block23D7full	0.669347519160952	0.6064489185505044	0.7322461197713996	0.6216216216216216	0.6194029850746269
P38	0.6659439290036305	0.603084324823204	0.7288035331840571	0.6148648648648649	0.6119402985074627
PF3D7_1401600.PHISTB.	0.6619100443727309	0.598750105274038	0.7250699834714238	0.6216216216216216	0.6194029850746269
AMA1	0.6593384429205325	0.5957422825827049	0.72293460325836	0.6148648648648649	0.6119402985074627
SERA2	0.6588846308995563	0.5954590089274061	0.7223102528717065	0.6148648648648649	0.6119402985074627
MSP1Block2Wellcomerepeat	0.6543969342476805	0.5905537067853897	0.7182401617099714	0.5878378378378378	0.5895522388059702
MSP1Block2R033	0.6521530859217426	0.5883337388678029	0.7159724329756825	0.5878378378378378	0.5895522388059702
MTRAP	0.6518757563533683	0.5883656466788706	0.7153858660278661	0.6216216216216216	0.6194029850746269
PF3D7_1105800	0.6493041549011698	0.585278364490355	0.7133299453119848	0.6148648648648649	0.6119402985074627
MSP2DD2	0.6488755546591367	0.5842271977139981	0.7135239116042753	0.6216216216216216	0.6194029850746269
RON3	0.6456736587333602	0.5814345580798986	0.7099127593868219	0.6216216216216216	0.6194029850746269
MSPDBL2C.terminal	0.6453711173860428	0.5814608898518896	0.7092813449201958	0.6013513513513513	0.6044776119402985
PF3D7_1460600.ISP3.	0.6432533279548205	0.5788897979927973	0.7076168579168437	0.6081081081081081	0.6044776119402985
PF3D7_0831400	0.6430516337232756	0.5787636952394414	0.7073395722071097	0.6283783783783784	0.6268656716417911
PF3D7_0525800.IMC1g.	0.6421440096813231	0.5781886088083426	0.7060994105543035	0.5878378378378378	0.5895522388059702
PfD1160W18	0.641690197660347	0.5774694490018782	0.7059109463188155	0.5878378378378378	0.5895522388059702
SERA7	0.6381101250504235	0.5733397299238122	0.7028805201770348	0.6148648648648649	0.6119402985074627
PF1400044	0.6370008067769262	0.5722875616152411	0.7017140519386112	0.5945945945945946	0.5970149253731343
EBA181	0.6353368293666801	0.570980050729673	0.6996936080036873	0.6013513513513513	0.6044776119402985
MSP9	0.6344292053247277	0.5699277404764234	0.698930670173032	0.5878378378378378	0.5895522388059702
MSP1Block23D7repeat	0.6333450988301734	0.5683207146917865	0.6983694829685604	0.5878378378378378	0.5895522388059702
SERA9	0.6278741427995159	0.5631874115585509	0.692560874040481	0.5743243243243243	0.5746268656716418
PF3D7_1229300	0.6267144009681324	0.5619099923583117	0.6915188095779528	0.5878378378378378	0.5895522388059702
RON6	0.6259580475998386	0.5610175541123233	0.6908985410873539	0.5878378378378378	0.5895522388059702
PF3D7_0606800	0.6253529649052038	0.5603299409024608	0.6903759889079465	0.5945945945945946	0.5970149253731343
PF3D7.1137300	0.6232855990318676	0.5578265324309647	0.6887446656327708	0.5743243243243243	0.5746268656716418
PFA0445W	0.6195038321903994	0.5536277426539403	0.6853799217268585	0.6013513513513513	0.6044776119402985
RH1	0.6191004437273094	0.5538163896026249	0.6843844978519937	0.5743243243243243	0.5746268656716418
PFA0210c	0.6187474788221057	0.5534961263182967	0.6839988313259147	0.5405405405405406	0.5373134328358209
P41	0.6165036304961679	0.5510551078849669	0.6819521531073686	0.5945945945945946	0.5970149253731343
PF3D7_1462300	0.6152178297700686	0.5492652385057846	0.6811704210343525	0.5743243243243243	0.5746268656716418
SERA3	0.6145118999596612	0.5491107463970544	0.6799130535222679	0.5743243243243243	0.5746268656716418
PF92	0.6144110528438886	0.5483768943496377	0.6804452113381396	0.5945945945945946	0.5970149253731343
SERA4	0.6123688987494957	0.5467705056312016	0.6779672918677899	0.5675675675675675	0.5671641791044776
ETRAMP10.2	0.6094695441710367	0.543470615414215	0.6754684729278584	0.5878378378378378	0.5895522388059702
P12	0.6062172246873739	0.5403305264456251	0.6721039229291228	0.5743243243243243	0.5746268656716418
CLAG3.2	0.6061920129084308	0.5401026432662377	0.672281382550624	0.5945945945945946	0.5970149253731343
EBA140	0.603746470350948	0.5379520566417084	0.6695408840601875	0.5675675675675675	0.5671641791044776
RH2b	0.6014017749092376	0.5346845752906385	0.6681189745278368	0.5743243243243243	0.5746268656716418
MSRP3	0.600443727309399	0.534355499217458	0.6665319554013398	0.5675675675675675	0.5671641791044776
PfD1160W19	0.5964098426784994	0.5297146853141778	0.663105000042821	0.5878378378378378	0.5895522388059702
PF3D7_1455300	0.5937878176684147	0.5272695760850883	0.6603060592517411	0.5878378378378378	0.5895522388059702
PF3D7_0629500_SEG1	0.5935356998789835	0.5269369604814526	0.6601344392765144	0.6013513513513513	0.6044776119402985
PFD1130W	0.5930818878580073	0.5265624586921163	0.6596013170238981	0.5675675675675675	0.5671641791044776
PF3D7_0925900	0.5921238402581687	0.5256926317498894	0.6585550487664479	0.5675675675675675	0.5671641791044776
AARP	0.5897539330375151	0.5235423308568964	0.6559655352181338	0.5743243243243243	0.5746268656716418
MSP3.6	0.588493344090359	0.5217043900080783	0.6552822981726397	0.581081081081081	0.582089552238806
Surfin4.23D7B	0.5867537313432836	0.5200865340959546	0.6534209285906125	0.5675675675675675	0.5671641791044776
RH5	0.5856948366276724	0.5193116424406694	0.6520780308146756	0.5472972972972973	0.5447761194029851
RHOPH3	0.5829467527228721	0.516495676552114	0.6493978288936304	0.5540540540540541	0.5522388059701493
PFA0135W	0.5700383219039935	0.5030423000664082	0.6370343437415789	0.5540540540540541	0.5522388059701493
MSRP1	0.5640883420734167	0.4969306852403116	0.6312459989065219	0.5472972972972973	0.5447761194029851
PF3D7_1025300	0.5606847519160952	0.4936584772053644	0.6277110266268261	0.527027027027027	0.5298507462686567
PF3D7_0830500	0.5599283985478015	0.4925753501213779	0.6272814469742252	0.5675675675675675	0.5671641791044776
P34	0.5590964098426785	0.49181146177473317	0.6263813579106239	0.5067567567567568	0.5074626865671642
MSRP2	0.541246470350948	0.47366611028964817	0.6088268304122477	0.5202702702702703	0.5223880597014925
PF3D7_1407800.PM4.	0.537742033077854	0.46996702651965083	0.6055170396360571	0.5405405405405406	0.5447761194029851
RIPR	0.5331282775312626	0.4653715380649908	0.6008850169975346	0.527027027027027	0.5298507462686567
PF13_0125	0.5308844292053247	0.4632552076277939	0.5985136507828557	0.5067567567567568	0.5074626865671642
PF3D7_1252300	0.5301532876159741	0.462244229027147	0.5980623462048015	0.5743243243243243	0.5746268656716418
PF3D7_1237900	0.5282876159741832	0.4607839389301607	0.5957912930182057	0.5135135135135135	0.5149253731343284
PF3D7_1343700.KELCH.	0.5201694231544978	0.4522706061097957	0.5880682401992001	0.5067567567567568	0.5074626865671642
MSRP5	0.4618797902379992	0.39394818182199365	0.5298113986540047	0.5	0.5
